# Identification of COVID-19 Subtypes Based on Immunogenomic Profiling

**DOI:** 10.1101/2021.01.24.21250387

**Authors:** Qiushi Feng, Xiaosheng Wang

**Affiliations:** Biomedical Informatics Research Lab, School of Basic Medicine and Clinical Pharmacy, China Pharmaceutical University, Nanjing 211198, China; Big Data Research Institute, China Pharmaceutical University, Nanjing 211198, China

**Keywords:** COVID-19 subtypes, antiviral immune response, gene expression profiles, clinical outcomes, clustering analysis

## Abstract

Although previous studies have shown that the host immune response is crucial in determining clinical outcomes in COVID-19 patients, the association between host immune signatures and COVID-19 patient outcomes remains unclear. Based on the enrichment levels of 11 immune signatures (eight immune-inciting and three immune-inhibiting signatures) in leukocytes of 100 COVID-19 patients, we identified three COVID-19 subtypes: Im-C1, Im-C2, and Im-C3, by clustering analysis. Im-C1 had the lowest immune-inciting signatures and high immune-inhibiting signatures. Im-C2 had medium immune-inciting signatures and high immune-inhibiting signatures. Im-C3 had the highest immune-inciting signatures while the lowest immune-inhibiting signatures. Im-C3 and Im-C1 displayed the best and worst clinical outcomes, respectively, suggesting that antiviral immune responses alleviated the severity of COVID-19 patients. We further demonstrated that the adaptive immune response had a stronger impact on COVID-19 outcomes than the innate immune response. The patients in Im-C3 were younger than those in Im-C1, indicating that younger persons have stronger antiviral immune responses than older persons. Nevertheless, we did not observe a significant association between sex and immune responses in COVID-19 patients. In addition, we found that the type II IFN response signature was an adverse prognostic factor for COVID-19. Our identification of COVID-19 immune subtypes has potential clinical implications for the management of COVID-19 patients.
