## Supplemental Table 1 for "Identification of COVID-19 Subtypes Based on Immunogenomic Profiling"

### Sheet: Table S2
Table S2. A summary of the datasets used in this study
Dataset	Tissue	Number of COVID-19 patients	Number of patients with other viruses	Resource
GSE157103	leukocyte	100	0	GEO (https://www.ncbi.nlm.nih.gov/geo/)
GSE152075	nasopharyngeal swabs	430	0
GSE156063	nasopharyngeal swabs	93	100
