## Supplemental Table 2 for "Identification of COVID-19 Subtypes Based on Immunogenomic Profiling"

### Sheet: Table S3
Table S3. The gene sets representing immune signatures
Immune signatures
HLA Class II	CD8+ T cells	T follicular helper cells	Type 1 T helper cells	Type 2 T helper cells	Natural killer cell	Plasmacytoid dendritic cells	Cytolytic activity	Treg	Neutrophil	Type II IFN Reponse	CD4+ regulatory T cells	proinflammatory	anti-inflammatory
HLA-DMA	CD8A	PDCD1	IFNG	PMCH	KLRC1	CLEC4C	PRF1	IL12RB2	EVI2B	GPR146	CTLA4	IFNG	TGFB1
HLA-DMB		CXCL13	TBX21	LAIR2	KLRF1	CXCR3	GZMA	TMPRSS6	HSD17B11	SELP	FOXP3	IL1A	IL10
HLA-DOA		CXCR5	CTLA4	SMAD2		GZMB		CTSC	KDM6B	AHR	GPR15	IL1B	IL4
HLA-DOB			STAT4	CXCR6		IL3RA		LAPTM4B	MEGF9		IL32	IL2	IL11
HLA-DPA1			CD38	GATA3		IRF7		TFRC	MNDA		IL4
HLA-DPB1			IL12RB2	IL26		IRF8		RNF145	NLRP12		IL5
HLA-DQA1			LTA			LILRA4		NETO2	PADI4
HLA-DQA2			CSF2			PHEX		ADAT2	SELL
HLA-DQB1						PLD4		CHST2	TRANK1
HLA-DQB1-AS1						PTCRA		CTLA4	VNN3
HLA-DQB2								NFE2L3
HLA-DRA								LIMA1
HLA-DRB1								IL1R2
HLA-DRB5								ICOS
								HSDL2
								HTATIP2
								FKBP1A
								TIGIT
								CCR8
								LTA
								SLC35F2
								IL21R
								AHCYL1
								SOCS2
								ETV7
								BCL2L1
								RRAGB
								ACSL4
								CHRNA6
								BATF
								LAX1
								ADPRH
								TNFRSF4
								ANKRD10
								CD274
								CASP1
								LY75
								NPTN
								SSTR3
								GRSF1
								CSF2RB
								TMEM184C
								NDFIP2
								ZBTB38
								ERI1
								TRAF3
								NAB1
								HS3ST3B1
								LAYN
								JAK1
								VDR
								LEPROT
								GCNT1
								PTPRJ
								IKZF2
								CSF1
								ENTPD1
								TNFRSF18
								METTL7A
								KSR1
								SSH1
								CADM1
								IL1R1
								ACP5
								CHST7
								THADA
								CD177
								NFAT5
								ZNF282
								MAGEH1
