## Supplemental Table 3 for "Identification of COVID-19 Subtypes Based on Immunogenomic Profiling"

### Sheet: Table S1
Table S1. The genes differentially expressed between non-ICU and ICU COVID-19 patients
Upregulated genes in ICU					Upregulated genes in non-ICU
Symbol	log2(FC)	P-value	FDR		Symbol	log2(FC)	P-value	FDR
OLAH	3.30322	5.51945e-13	3.88866e-10		FCER1A	-2.42341	1.7679e-12	7.19651e-10
IL1R2	2.71651	2.82704e-13	2.46598e-10		CX3CR1	-2.15226	2.90693e-14	4.84084e-11
ARG1	2.64413	2.14842e-11	3.54548e-09		LGALS2	-2.14704	3.80735e-06	2.11087e-05
DAAM2	2.40058	4.64289e-11	5.90614e-09		GZMH	-2.12826	4.0168e-13	3.19912e-10
CD177	2.32741	3.53179e-07	3.1284e-06		GNLY	-1.95475	1.63606e-09	6.40369e-08
MAOA	2.19092	2.26011e-08	4.05491e-07		IFI27	-1.92898	0.00107723	0.00284128
OLFM4	1.97848	1.37732e-05	6.20963e-05		SIGLEC1	-1.92626	9.54187e-07	6.83299e-06
PFKFB2	1.94241	4.2939e-10	2.50496e-08		FCRL6	-1.84764	1.5375e-12	6.70571e-10
MACIR	1.89903	8.99826e-10	4.25918e-08		CCR3	-1.81324	5.02688e-10	2.75696e-08
TMIGD3	1.79066	1.28491e-10	1.15946e-08		IFI44L	-1.80178	2.36914e-05	9.88562e-05
GRB10	1.77673	4.42237e-13	3.37537e-10		USP18	-1.77255	5.84166e-07	4.6525e-06
VSIG4	1.73333	5.01745e-07	4.12706e-06		KLRG1	-1.76776	6.36242e-15	2.33094e-11
DEFA1	1.72809	0.00061892	0.00172747		CD4	-1.71876	2.26573e-13	2.1844e-10
ORM1	1.7226	4.3591e-09	1.2715e-07		KLRK1	-1.70293	2.89601e-12	1.00093e-09
DEFA1B	1.71043	0.00042084	0.00122578		ISG15	-1.69779	6.20547e-05	0.000227571
IL18R1	1.63786	2.6217e-06	1.54967e-05		PRF1	-1.69269	2.07029e-10	1.59343e-08
ECHDC3	1.63351	8.38867e-09	2.00868e-07		XAF1	-1.68977	6.23639e-07	4.87989e-06
TPST1	1.61681	3.86219e-08	5.94518e-07		OAS3	-1.68966	6.68026e-06	3.35074e-05
MMP8	1.59522	0.000226585	0.000705281		RSAD2	-1.67741	0.00018932	0.00060166
DEFA4	1.56776	0.000481242	0.00138042		GZMA	-1.66598	1.0103e-12	5.78332e-10
CA1	1.51043	2.77718e-05	0.000113478		FGFBP2	-1.66225	9.53531e-10	4.4108e-08
DEFA3	1.44401	0.0166557	0.0327571		CD8A	-1.65181	1.9853e-11	3.36728e-09
ADAMTS2	1.39278	2.08242e-08	3.85311e-07		IL2RB	-1.63704	1.01459e-12	5.63191e-10
ALOX15B	1.38229	1.74445e-07	1.84923e-06		TARP	-1.63358	5.09189e-14	7.77276e-11
IL18RAP	1.37065	6.0297e-08	8.27356e-07		ZAP70	-1.62407	2.49117e-11	3.80277e-09
MCEMP1	1.34378	2.41052e-08	4.22949e-07		S1PR5	-1.62102	3.04491e-12	1.01412e-09
LCN2	1.3411	0.000758329	0.00207299		CD3E	-1.61581	1.49961e-11	2.77473e-09
ASPH	1.33805	6.46453e-08	8.67526e-07		OAS2	-1.60877	7.32656e-07	5.52069e-06
CEACAM8	1.32509	0.000287905	0.00087272		CD2	-1.6083	2.79685e-12	9.85244e-10
CHIT1	1.30811	0.000100764	0.000348526		IFIT1	-1.60531	8.379e-05	0.000296765
FKBP5	1.30206	8.52558e-06	4.12498e-05		GZMB	-1.60443	3.22047e-10	2.12203e-08
CTSG	1.28034	0.00248334	0.00597763		CD6	-1.59966	1.3911e-11	2.65439e-09
VNN1	1.26485	3.02733e-05	0.0001222		CCR5	-1.57722	8.15063e-16	4.97677e-12
HPGD	1.26461	4.6087e-05	0.000175806		TCF7	-1.57636	3.79555e-09	1.15302e-07
CD24	1.26438	1.10196e-05	5.1168e-05		CLEC10A	-1.56652	1.35891e-10	1.20254e-08
ORM2	1.26399	2.88705e-06	1.67782e-05		CD247	-1.56458	4.56596e-11	5.97424e-09
ZNF608	1.2625	3.74332e-06	2.07978e-05		CD160	-1.5632	1.83697e-12	7.15949e-10
GADD45A	1.26202	1.64267e-10	1.35543e-08		GIMAP5	-1.55642	2.63337e-11	3.9218e-09
CA4	1.26129	4.53829e-10	2.60603e-08		CD300E	-1.54309	1.1388e-10	1.04826e-08
IL1R1	1.23909	7.89409e-07	5.8639e-06		LCK	-1.54123	1.36983e-11	2.64133e-09
EPCAM	1.22238	6.30797e-09	1.639e-07		TBX21	-1.53277	5.77928e-12	1.49105e-09
LRRC70	1.21895	3.62363e-07	3.1897e-06		XCL2	-1.52524	1.27793e-10	1.15887e-08
ARMC12	1.21387	1.29357e-11	2.57562e-09		HLA-DPA1	-1.52238	6.87246e-12	1.67853e-09
AMPH	1.2088	7.26029e-09	1.80209e-07		CD8B	-1.51787	6.78893e-10	3.43535e-08
HBD	1.19772	0.00227162	0.00552758		SAMD3	-1.51486	1.04967e-12	5.49368e-10
MS4A3	1.16488	0.000273284	0.000834196		ADGRG1	-1.51422	8.21738e-11	8.31635e-09
PGLYRP1	1.15711	6.72608e-06	3.37188e-05		CD3D	-1.51335	2.25374e-11	3.65345e-09
MMP9	1.15605	3.35387e-06	1.89501e-05		IL32	-1.5062	1.26385e-09	5.38401e-08
SAP30	1.15303	2.51413e-06	1.5011e-05		EVL	-1.50035	4.8918e-12	1.3577e-09
ANXA3	1.15111	1.78516e-06	1.13662e-05		SLFN5	-1.49545	8.24772e-09	1.98792e-07
ZBTB16	1.14932	1.26462e-05	5.76251e-05		TGFBI	-1.48978	8.73922e-10	4.16888e-08
LTF	1.13972	0.00724524	0.0155081		PYHIN1	-1.48973	2.81898e-13	2.5819e-10
ELANE	1.13141	0.00159276	0.00403041		EOMES	-1.47685	1.64288e-13	1.88089e-10
S100P	1.11059	6.19176e-05	0.000227114		GZMK	-1.46235	1.41877e-09	5.82713e-08
RNASE3	1.09342	0.000608417	0.00170127		IL7R	-1.45844	4.69941e-08	6.90327e-07
TCN1	1.07943	0.000254561	0.000782654		APOL3	-1.44618	6.07018e-13	4.11828e-10
BPI	1.05552	0.00324913	0.00760414		TNFRSF25	-1.44448	2.30352e-10	1.69462e-08
SLC5A9	1.05494	1.41559e-08	2.96352e-07		KLRF1	-1.44248	2.33064e-08	4.14089e-07
FLT3	1.053	2.97972e-05	0.000120678		LPAR6	-1.43983	7.03878e-13	4.60487e-10
PCOLCE2	1.04191	9.82999e-08	1.20365e-06		PLAAT4	-1.43716	5.8367e-12	1.46461e-09
SAMSN1	1.04099	9.42333e-05	0.000328919		HLA-DRB1	-1.43546	4.07043e-11	5.56433e-09
ST6GALNAC3	1.02081	2.26567e-10	1.68027e-08		ARL4C	-1.43064	1.28138e-11	2.57937e-09
WFDC1	1.02049	1.93867e-07	1.99396e-06		CD3G	-1.42941	1.78665e-11	3.17747e-09
CSGALNACT1	1.01621	1.14749e-06	7.97105e-06		ITK	-1.42458	3.62288e-09	1.12291e-07
S100A12	1.01401	6.98355e-07	5.32132e-06		CD5	-1.42199	8.16144e-11	8.35202e-09
PER1	1.01336	6.30233e-06	3.19884e-05		CTSW	-1.41788	4.41014e-09	1.28027e-07
IRAK3	1.00458	5.10266e-05	0.000191971		HLA-DRB3	-1.412	0.00798165	0.0169281
					MYBL1	-1.41012	1.08003e-13	1.31893e-10
					ITGB7	-1.40987	4.46218e-11	5.9663e-09
					HLA-DPB1	-1.39818	1.80079e-10	1.4596e-08
					RTP4	-1.39595	9.21538e-06	4.39717e-05
					LGALS3BP	-1.39534	1.00119e-07	1.22184e-06
					GIMAP7	-1.38809	1.79128e-09	6.7935e-08
					JUP	-1.38661	1.52392e-06	1.0045e-05
					ZNF683	-1.37827	2.31608e-11	3.68922e-09
					PRR5L	-1.37531	1.52033e-16	2.78495e-12
					NCR3	-1.37037	1.93058e-10	1.5113e-08
					SH2D1A	-1.36926	3.65628e-12	1.11626e-09
					KLRC4	-1.36619	3.77294e-09	1.14996e-07
					TIGIT	-1.36302	5.32286e-13	3.90017e-10
					CXCL10	-1.36167	2.10333e-06	1.30033e-05
					NAPSA	-1.35793	3.03308e-10	2.02774e-08
					GZMM	-1.35668	2.08374e-08	3.85167e-07
					OAS1	-1.35622	1.20891e-05	5.54312e-05
					FASLG	-1.35426	1.44152e-12	6.44044e-10
					SYTL2	-1.35371	5.82487e-14	8.20769e-11
					TRAT1	-1.35177	2.00019e-08	3.72731e-07
					IFI44	-1.34694	0.000129121	0.000431851
					IDO1	-1.34306	3.39563e-08	5.4041e-07
					FLT3LG	-1.34056	4.4684e-10	2.58209e-08
					CCL2	-1.33999	9.03801e-07	6.52832e-06
					CSF1R	-1.33885	1.15465e-09	5.09661e-08
					SKAP1	-1.33383	7.85461e-11	8.22176e-09
					LY9	-1.33283	1.88961e-10	1.50495e-08
					KLRD1	-1.3252	1.09657e-10	1.01449e-08
					CCL5	-1.32097	9.20891e-11	8.97281e-09
					TGFBR3	-1.3195	2.99221e-13	2.49142e-10
					MYCL	-1.31289	1.94405e-11	3.35954e-09
					TPPP3	-1.30243	4.53421e-08	6.73076e-07
					IFIT3	-1.29778	0.000180091	0.000576531
					HDC	-1.29565	1.75902e-10	1.43847e-08
					SEPTIN1	-1.29237	1.3952e-09	5.74322e-08
					CD36	-1.29131	5.54387e-09	1.50895e-07
					CCL4L1	-1.29049	3.24142e-07	2.93506e-06
					TMEM229B	-1.28552	1.7912e-13	1.93007e-10
					CMPK2	-1.28527	0.000335815	0.00100105
					PID1	-1.28308	3.00946e-09	9.82663e-08
					PRSS23	-1.28266	1.45987e-11	2.72877e-09
					MOV10	-1.28188	1.39026e-08	2.91717e-07
					ST3GAL5	-1.28181	1.8481e-13	1.88075e-10
					HLA-DRA	-1.2816	1.15357e-09	5.10412e-08
					GBP4	-1.28122	2.17123e-07	2.17455e-06
					SLAMF7	-1.28066	2.80114e-09	9.31239e-08
					RASGRP1	-1.27746	6.1131e-11	7.13247e-09
					CD244	-1.27649	1.43782e-11	2.71526e-09
					CXCL8	-1.2742	0.00197559	0.00488247
					PLCG1	-1.26955	4.49506e-11	5.92377e-09
					SIRPG	-1.26939	2.01954e-09	7.36931e-08
					LILRB1	-1.26907	9.62609e-11	9.18389e-09
					LAP3	-1.26453	1.22712e-07	1.40931e-06
					CCR7	-1.26358	1.31875e-06	8.92714e-06
					LY6E	-1.26332	0.000760498	0.00207829
					RUNX3	-1.26301	1.18846e-11	2.41891e-09
					TRABD2A	-1.26273	5.33568e-08	7.56494e-07
					SAMHD1	-1.26008	8.55865e-11	8.52051e-09
					HLA-DMB	-1.25961	4.63079e-11	5.97371e-09
					GPR174	-1.25856	2.5587e-11	3.84183e-09
					TNNT1	-1.25119	4.00165e-05	0.000155532
					CYSLTR1	-1.2503	6.51833e-11	7.50961e-09
					FYN	-1.24827	1.58396e-11	2.84461e-09
					MAL	-1.24701	2.77448e-06	1.62425e-05
					LEF1	-1.24421	3.50042e-07	3.10512e-06
					NELL2	-1.24262	4.88305e-07	4.02736e-06
					HERC6	-1.24101	3.91845e-07	3.38417e-06
					KLRC3	-1.24073	1.02706e-07	1.2476e-06
					CD40LG	-1.2377	4.50853e-09	1.29854e-07
					SH2D2A	-1.23499	1.57248e-11	2.85195e-09
					UBASH3A	-1.23133	3.24381e-12	1.04246e-09
					CD101	-1.22339	1.03843e-12	5.59472e-10
					SERPING1	-1.22329	0.000936302	0.00250565
					THEMIS	-1.22309	3.98064e-10	2.41448e-08
					MPEG1	-1.22118	1.03505e-08	2.33499e-07
					LBH	-1.22092	4.85015e-09	1.37319e-07
					SH2D1B	-1.22	6.12372e-08	8.35875e-07
					DDX60	-1.21954	8.07724e-05	0.000287578
					CD96	-1.21905	2.13711e-09	7.646e-08
					SPOCK2	-1.21119	2.73458e-09	9.14089e-08
					CCL4	-1.21111	1.37076e-09	5.71971e-08
					PTPRCAP	-1.2096	5.6506e-06	2.92312e-05
					IKZF3	-1.19896	1.36265e-10	1.20005e-08
					MT2A	-1.19749	8.78862e-05	0.000309418
					IFIH1	-1.19702	6.44092e-06	3.25027e-05
					CD52	-1.19481	5.80831e-10	3.06619e-08
					HLA-DRB5	-1.1898	0.0106782	0.0220274
					IFI6	-1.18954	0.000425367	0.00123641
					PEA15	-1.18816	1.30527e-11	2.57096e-09
					DHX58	-1.18344	5.64252e-07	4.53133e-06
					KLRB1	-1.18163	1.64365e-07	1.77316e-06
					MATK	-1.18033	8.92284e-09	2.10358e-07
					CYB561	-1.17834	2.76815e-12	9.94253e-10
					ADA2	-1.17609	1.5485e-09	6.22048e-08
					CDC25B	-1.17357	2.57292e-09	8.74412e-08
					HLA-DMA	-1.17317	7.76952e-11	8.22671e-09
					CD300LB	-1.17062	7.40237e-11	7.92962e-09
					PLA2G7	-1.16894	3.62403e-10	2.31307e-08
					TLR7	-1.16853	1.51943e-09	6.11712e-08
					ETS1	-1.16825	2.94534e-07	2.72764e-06
					CRTAM	-1.16746	1.69424e-15	7.75877e-12
					HLA-DQA1	-1.16352	1.17535e-06	8.13067e-06
					BCL2	-1.16183	1.46263e-09	5.95388e-08
					STAT4	-1.16158	9.14892e-11	8.96203e-09
					TIAM1	-1.16113	2.27081e-11	3.64884e-09
					TC2N	-1.15671	2.59963e-08	4.47978e-07
					BIN1	-1.15649	6.56843e-09	1.68989e-07
					MX1	-1.15642	0.0001972	0.000623565
					DOCK10	-1.15598	1.59612e-08	3.1919e-07
					ESYT1	-1.15508	7.04503e-11	7.82126e-09
					CLC	-1.1544	0.000348108	0.00103383
					RORA	-1.15136	1.64025e-10	1.35955e-08
					NFATC2	-1.14858	5.47771e-12	1.4756e-09
					ITGA4	-1.14687	4.14223e-07	3.53082e-06
					PARP12	-1.14663	9.33882e-08	1.15275e-06
					TSEN54	-1.14322	2.74142e-11	4.04978e-09
					ADA	-1.14227	1.82979e-09	6.86847e-08
					HERC5	-1.14063	0.000270467	0.0008267
					TTYH2	-1.13948	1.77904e-12	7.08447e-10
					BTN3A3	-1.13923	6.87831e-09	1.74511e-07
					CD28	-1.13914	2.00133e-08	3.72565e-07
					SIGIRR	-1.13877	7.7427e-09	1.88856e-07
					TRIB2	-1.13873	2.73526e-08	4.60519e-07
					HLA-DQA2	-1.13853	0.00256329	0.00615634
					NLRC3	-1.13794	9.56522e-11	9.17359e-09
					CCDC65	-1.13452	8.10597e-12	1.87956e-09
					H2BC17	-1.13394	0.000213932	0.000669997
					KLRC2	-1.13252	1.89716e-06	1.1967e-05
					CD81	-1.13074	3.06322e-09	9.8963e-08
					BCL11B	-1.1307	5.15659e-10	2.79463e-08
					TBC1D4	-1.12913	1.15355e-08	2.53366e-07
					IFIT2	-1.12865	0.000195282	0.000618032
					CD74	-1.12691	3.17162e-10	2.09739e-08
					CARD11	-1.12689	5.23515e-10	2.82883e-08
					NUP210	-1.12447	5.52695e-11	6.57419e-09
					AHNAK	-1.12086	1.51218e-07	1.6577e-06
					KLRC1	-1.11909	1.59685e-08	3.18986e-07
					SLAMF6	-1.11843	2.69291e-08	4.55904e-07
					H2BC9	-1.11819	1.45129e-07	1.60828e-06
					GPR171	-1.11664	6.71582e-08	8.95997e-07
					DYRK2	-1.11154	4.34253e-10	2.52529e-08
					GPR162	-1.11149	1.12935e-08	2.49546e-07
					CPVL	-1.10934	2.24272e-07	2.22788e-06
					PRKCQ	-1.10593	5.76533e-11	6.76983e-09
					CAMK1	-1.10508	2.64755e-09	8.91504e-08
					SLC2A6	-1.10286	8.32368e-11	8.37764e-09
					HSH2D	-1.10182	2.28197e-10	1.68553e-08
					NAAA	-1.09839	2.40045e-09	8.26532e-08
					FAM102A	-1.0982	1.54866e-07	1.69162e-06
					CPA3	-1.09774	1.332e-08	2.82729e-07
					CMKLR1	-1.09621	2.18208e-10	1.64491e-08
					RFTN1	-1.09611	1.17127e-11	2.4381e-09
					GIMAP6	-1.09508	2.84017e-09	9.40799e-08
					P2RY10	-1.09369	1.52014e-08	3.08713e-07
					SPON2	-1.09325	1.13593e-06	7.90875e-06
					CD86	-1.09265	5.16066e-09	1.44105e-07
					NKG7	-1.0909	1.0746e-06	7.54193e-06
					ZNF600	-1.08939	1.64297e-12	6.83999e-10
					ABI3	-1.08849	4.84781e-10	2.70738e-08
					DUSP6	-1.0858	1.70068e-06	1.09578e-05
					SIT1	-1.08515	3.26825e-08	5.25618e-07
					FGL2	-1.08358	7.52917e-08	9.76765e-07
					LFNG	-1.08334	2.00766e-08	3.72984e-07
					SMAD3	-1.08258	2.97181e-12	1.0081e-09
					DUSP2	-1.08168	2.37863e-06	1.43753e-05
					OTOF	-1.08011	0.00149776	0.00381744
					GPR18	-1.07755	1.7534e-09	6.7054e-08
					SMN2	-1.07599	8.42018e-05	0.000297992
					BICDL1	-1.07078	9.86591e-12	2.17739e-09
					ETV7	-1.07069	0.000406986	0.00119092
					DTX3	-1.07013	1.62631e-10	1.35413e-08
					GIMAP1-GIMAP5	-1.06893	2.54548e-10	1.79339e-08
					KLRC4-KLRK1	-1.06797	1.96359e-08	3.68158e-07
					LAT	-1.06793	1.2147e-08	2.63637e-07
					PLXNB2	-1.06775	8.6185e-09	2.05565e-07
					TESPA1	-1.06763	3.88823e-09	1.16953e-07
					C1orf54	-1.06612	1.7408e-08	3.37083e-07
					ATP8B2	-1.06467	2.93926e-07	2.72615e-06
					C7orf50	-1.06385	2.86909e-08	4.75619e-07
					HOPX	-1.06028	2.13181e-07	2.1421e-06
					PDZD4	-1.05912	3.18232e-09	1.01557e-07
					FCRL3	-1.05882	7.28652e-08	9.5339e-07
					HLA-DQB1	-1.05859	3.41065e-05	0.000135435
					GNGT2	-1.0585	1.03941e-11	2.21394e-09
					NCALD	-1.05696	3.29056e-12	1.03925e-09
					LAG3	-1.05659	2.10902e-09	7.60493e-08
					PARP14	-1.05649	1.48549e-05	6.62235e-05
					ST6GALNAC6	-1.05603	6.49141e-10	3.3308e-08
					STAT2	-1.05558	6.29076e-07	4.91194e-06
					ATP10A	-1.05353	8.10266e-12	1.90288e-09
					CCR1	-1.05345	8.97247e-06	4.29469e-05
					ARHGEF10L	-1.05324	2.5276e-11	3.82649e-09
					EPB41L3	-1.04789	3.97781e-08	6.07212e-07
					ABLIM1	-1.04608	3.25038e-08	5.25048e-07
					MAP4K1	-1.0448	9.45256e-09	2.19736e-07
					PRSS33	-1.04311	9.09789e-05	0.000318652
					GBP3	-1.04257	2.29139e-05	9.61596e-05
					CIITA	-1.04255	7.99735e-11	8.32361e-09
					IL18BP	-1.04111	7.50681e-15	2.29183e-11
					MDFIC	-1.0395	1.42342e-08	2.96973e-07
					PRKX	-1.03831	3.9507e-10	2.4123e-08
					PCED1B	-1.03789	6.36957e-08	8.59189e-07
					ADGRG5	-1.03611	1.05498e-09	4.77165e-08
					TRIM14	-1.0359	1.0207e-09	4.62802e-08
					PCBP4	-1.03487	6.22721e-11	7.21962e-09
					C2	-1.03365	8.24659e-07	6.05698e-06
					CES1	-1.03292	0.000782608	0.00213299
					CTSO	-1.03219	2.01318e-09	7.36075e-08
					ICAM2	-1.03059	4.33266e-09	1.26782e-07
					PRKCH	-1.02941	6.01168e-08	8.25502e-07
					RASSF4	-1.02801	4.38795e-10	2.54362e-08
					ALOX15	-1.02731	4.35768e-05	0.000167662
					PRKACB	-1.02586	4.33698e-08	6.52792e-07
					ZNF385A	-1.02352	3.35311e-08	5.35037e-07
					TRAF5	-1.02276	6.61067e-09	1.696e-07
					PPP1R16B	-1.02264	7.55205e-09	1.84944e-07
					ZBP1	-1.02253	4.26296e-06	2.32754e-05
					BIRC3	-1.01953	6.41413e-08	8.63292e-07
					ANO9	-1.01914	8.23636e-08	1.04556e-06
					LY86	-1.01843	1.55171e-08	3.13734e-07
					EGR2	-1.01651	5.12501e-05	0.000192653
					PMAIP1	-1.01537	8.29786e-07	6.08975e-06
					HAPLN3	-1.01478	9.06149e-08	1.12611e-06
					GBP1	-1.01377	0.00101653	0.00269475
					TMEM109	-1.01257	1.89808e-12	7.24354e-10
					PLEKHO1	-1.01187	2.60063e-10	1.81134e-08
					TNFRSF10B	-1.01141	1.09806e-07	1.30527e-06
					CD69	-1.01104	1.62393e-06	1.05486e-05
					MAF	-1.01078	1.22204e-12	6.0501e-10
					FCMR	-1.01063	5.45261e-07	4.42147e-06
					IL11RA	-1.00909	1.46685e-08	3.02587e-07
					GBP5	-1.00737	0.000851513	0.00229754
					CD7	-1.00701	2.43688e-05	0.000101291
					TRAF3IP3	-1.00694	6.47379e-14	8.47049e-11
					MCUB	-1.00588	3.93903e-11	5.4252e-09
					PTPN4	-1.00503	4.46129e-11	6.00897e-09
					RALGDS	-1.00308	1.83802e-11	3.23739e-09
					IFNG	-1.00205	3.84063e-10	2.38483e-08
					UPK3A	-1.00073	1.43097e-10	1.2423e-08
					BCL9L	-1.00069	5.44614e-12	1.48899e-09
					TLE5	-1.00051	8.80743e-08	1.10051e-06
					TMEM268	-1.00017	1.91874e-10	1.51498e-08
